# A genome-first approach to rare variants in hypertrophic cardiomyopathy genes *MYBPC3* and *MYH7* in a medical biobank

**DOI:** 10.1101/2021.05.26.21257880

**Authors:** Joseph Park, Elizabeth A Packard, Michael G Levin, Renae L Judy, Regeneron Genetics Center, Scott M Damrauer, Sharlene M Day, Marylyn D Ritchie, Daniel J Rader

## Abstract

‘Genome-first’ approaches to analyzing rare variants can reveal new insights into human biology and disease. Because pathogenic variants are often rare, new discovery requires aggregating rare coding variants into ‘gene burdens’ for sufficient power. However, a major challenge is deciding which variants to include in gene burden tests. Pathogenic variants in *MYBPC3* and *MYH7* are well-known causes of hypertrophic cardiomyopathy (HCM), and focusing on these ‘positive control’ genes in a genome-first approach could help inform variant selection methods and gene burdening strategies for other genes and diseases. Integrating exome sequences with electronic health records among 41,759 participants in the Penn Medicine BioBank, we evaluated the performance of aggregating predicted loss-of-function (pLOF) and/or predicted deleterious missense (pDM) variants in *MYBPC3* and *MYH7* for gene burden phenome-wide association studies (PheWAS). The approach to grouping rare variants for these two genes produced very different results: pLOFs but not pDM variants in *MYBPC3* were strongly associated with HCM, whereas the opposite was true for *MYH7*. Detailed review of clinical charts revealed that only 38.5% of patients with HCM diagnoses carrying an HCM-associated variant in *MYBPC3* or *MYH7* had a clinical genetic test result. Additionally, 26.7% of *MYBPC3* pLOF carriers without HCM diagnoses had clear evidence of left atrial enlargement and/or septal/LV hypertrophy on echocardiography. Our study shows the importance of evaluating both pLOF and pDM variants for gene burden testing in future studies to uncover novel gene-disease relationships and identify new pathogenic loss-of-function variants across the human genome through genome-first analyses of healthcare-based populations.
