## Supplemental Tables for "A genome-first approach to rare variants in hypertrophic cardiomyopathy genes *MYBPC3* and *MYH7* in a medical biobank"

### Sheet: Table S1 - MYBPC3 pLOF
Chr	Position (GRCh38)	Ref	Alt	Exon	Variant Effect	AA Change	ClinVar	Carrier N	HCM N
11	47351507	T	C	2	splicing		Pathogenic	1	0
11	47351431	CTG	C	2	frameshift substitution	p.T33Rfs*15	.	1	0
11	47351358	GC	G	2	frameshift substitution	p.A58Pfs*9	.	1	1
11	47347856	C	T	7	splicing		Pathogenic	1	0
11	47347649	A	G	8	splicing		.	1	0
11	47346621	ACTCAC	A	11	splicing		.	1	0
11	47343527	C	T	13	stopgain	p.W396X	Pathogenic	1	0
11	47342621	C	CAGTG	16	frameshift substitution	p.C528Tfs*4	.	1	1
11	47342106	T	A	17	stopgain	p.K559X	.	1	0
11	47342079	CCT	C	17	frameshift substitution	p.E567Gfs*4	.	1	1
11	47341242	AC	A	18	frameshift substitution	p.V598Sfs*4	.	1	0
11	47339375	TG	T	21	frameshift substitution	p.P699Qfs*55	.	1	1
11	47338646	C	A	22	stopgain	p.E728X	Pathogenic	1	1
11	47337796	T	C	23	splicing		Pathogenic	2	1
11	47337729	A	AC	23	frameshift substitution	p.W792Vfs*41	.	4	1
11	47337720	GC	G	23	frameshift substitution	p.P795Lfs*27	.	1	0
11	47337502	G	GA	24	frameshift substitution	p.H831Sfs*2	.	1	0
11	47336013	T	C	25	splicing		.	1	0
11	47335944	C	T	25	stopgain	p.W890X	Pathogenic	1	0
11	47335935	T	TG	25	frameshift substitution	p.E894Rfs*157	.	1	1
11	47335211	T	C	26	splicing		.	1	0
11	47335120	G	A	26	stopgain	p.R943X	Pathogenic	1	0
11	47335081	CAG	C	26	frameshift substitution	p.P955Rfs*95	.	2	1
11	47335041	C	T	26	splicing		Conflicting_interpretations_of_pathogenicity	2	1
11	47333331	T	TG	29	frameshift substitution	p.K1065Qfs*12	.	1	0
11	47333271	C	A	29	stopgain	p.E1085X	Pathogenic/Likely_pathogenic	2	0
11	47333238	C	A	29	stopgain	p.E1096X	Pathogenic/Likely_pathogenic	3	0
11	47333202	T	TC	29	frameshift substitution	p.K1108Efs*41	.	2	1
11	47333192	A	C	29	splicing		Pathogenic/Likely_pathogenic	3	2
11	47332813	C	G	30	splicing		.	1	0
11	47332692	A	C	31	stopgain	p.Y1167X	.	1	0
11	47332565	C	T	31	splicing		Pathogenic	1	1
11	47332189	G	A	32	stopgain	p.Q1233X	Pathogenic/Likely_pathogenic	1	1
Total								45	15

### Sheet: Table S2 - MYBPC3 REVEL-ClinVar
MYBPC3
Kruskall-Wallis p=2.528E-02	Benign	Benign/Likely benign	Likely benign	Uncertain significance	Conflicting interpretations
Pathogenic	0.433476	0.604954	0.443892	0.88579	0.649245
Pathogenic/Likely Pathogenic	0.0815776	0.00410659	0.00347428	0.0170981	0.0737779
Likely Pathogenic	0.137521	0.0435603	0.0295247	0.158085	0.330528

### Sheet: Table S3 - MYBPC3 adj missense
Chr	Position (GRCh38)	Ref	Alt	Exon	AA Change	REVEL	ClinVar	Carrier N	HCM N
11	47348486	T	G	6	p.Y237S	0.954	Pathogenic/Likely_pathogenic	1	0
11	47342719	G	A	16	p.R495W	0.698	Pathogenic/Likely_pathogenic	1	0
11	47342718	C	T	16	p.R495Q	0.435	Pathogenic/Likely_pathogenic	4	0
11	47342698	G	A	16	p.R502W	0.64	Conflicting_interpretations_of_pathogenicity	13	2
11	47337564	C	T	24	p.R810H	0.618	Conflicting_interpretations_of_pathogenicity	2	0
11	47337534	C	T	24	p.R820Q	0.386	Pathogenic/Likely_pathogenic	1	0
Total								22	2

### Sheet: Table S4 - MYH7 pLOF
Chr	Position (GRCh38)	Ref	Alt	Exon	Variant Effect	AA Change	ClinVar	Carrier N	HCM N	Muscle N
14	23434193	C	T	2	splicing		.	1	0	0
14	23433573	G	A	3	stopgain	p.R54X	.	1	0	0
14	23433083	C	T	4	splicing		.	1	0	0
14	23432649	G	GTAC	5	stopgain	p.Y164_E1935del	.	1	0	0
14	23431469	G	A	9	stopgain	p.R249X	Uncertain_significance	1	0	0
14	23429914	C	T	12	splicing		Likely_pathogenic	1	0	0
14	23428966	CG	C	14	frameshift substitution	p.F465Lfs*82	.	1	0	0
14	23427895	C	G	16	splicing		.	1	0	0
14	23427859	G	T	16	stopgain	p.C538X	.	1	0	0
14	23427293	T	A	17	stopgain	p.K635X	.	2	0	0
14	23426072	TC	T	19	frameshift substitution	p.D685Tfs*41	.	1	0	0
14	23425981	G	T	19	stopgain	p.Y715X	.	1	0	0
14	23424962	C	T	22	stopgain	p.W829X	.	1	0	0
14	23423988	G	T	23	stopgain	p.C947X	.	2	0	0
14	23422277	G	A	25	stopgain	p.R1050X	Uncertain_significance	1	0	0
14	23422178	A	C	25	splicing		.	1	0	1
14	23420222	C	A	27	stopgain	p.E1117X	Likely_pathogenic	1	0	0
14	23417623	GC	G	31	frameshift substitution	p.C1411Sfs*18	.	1	0	0
14	23416924	G	A	33	stopgain	p.R1530X	Uncertain_significance	2	0	0
14	23416140	CGT	C	34	frameshift substitution	p.R1606Qfs*18	.	1	0	0
14	23415781	C	A	35	stopgain	p.E1669X	Uncertain_significance	1	0	0
14	23415442	AC	A	36	frameshift substitution	p.V1741Wfs*24	.	2	0	0
14	23415174	G	A	37	stopgain	p.Q1794X	.	1	0	0
Total								27	0	1

### Sheet: Table S5 - MYH7 REVEL-ClinVar 
MYH7
Kruskall-Wallis p=3.101E-06	Benign	Benign/Likely benign	Likely benign	Uncertain significance	Conflicting interpretations
Pathogenic	0.0317437	0.0238301	0.778388	0.000520536	0.0910451
Pathogenic/Likely Pathogenic	0.0167379	0.0164424	0.632654	0.000106332	0.0338654
Likely Pathogenic	0.0676748	0.0376156	0.98238	0.00329465	0.271363

### Sheet: Table S6 - MYH7 REVEL missense
Chr	Position (GRCh38)	Ref	Alt	Exon	AA Change	REVEL	ClinVar	Carrier N	HCM N	Muscle N
14	23433722	G	A	3	p.S4L	0.556	Uncertain_significance	7	0	0
14	23433716	A	G	3	p.M6T	0.756	.	1	0	0
14	23433705	C	G	3	p.G10R	0.861	Likely_benign	7	1	0
14	23433684	G	A	3	p.R17C	0.711	Uncertain_significance	1	0	0
14	23433684	G	T	3	p.R17S	0.748	.	1	0	0
14	23433666	G	A	3	p.R23W	0.781	Uncertain_significance	2	0	0
14	23433656	G	A	3	p.A26V	0.573	Benign	16	0	0
14	23433621	A	G	3	p.F38L	0.778	.	2	0	0
14	23433618	C	T	3	p.V39M	0.832	Conflicting_interpretations_of_pathogenicity	7	1	0
14	23433566	C	G	3	p.G56A	0.517	Uncertain_significance	2	0	0
14	23433218	C	T	4	p.V71M	0.67	Uncertain_significance	6	0	0
14	23433155	T	C	4	p.M92V	0.716	.	1	0	0
14	23433131	C	T	4	p.A100T	0.694	Uncertain_significance	1	0	0
14	23433128	C	T	4	p.V101M	0.889	.	2	0	0
14	23433107	G	A	4	p.R108C	0.862	.	1	0	0
14	23433104	A	G	4	p.Y109H	0.9	.	1	0	0
14	23433088	A	G	4	p.I114T	0.896	Conflicting_interpretations_of_pathogenicity	2	0	0
14	23432791	T	A	5	p.Y117F	0.765	Conflicting_interpretations_of_pathogenicity	8	0	0
14	23432786	C	T	5	p.G119S	0.876	.	1	0	0
14	23432714	G	A	5	p.R143W	0.892	Conflicting_interpretations_of_pathogenicity	1	0	0
14	23432713	C	T	5	p.R143Q	0.803	Likely_pathogenic	1	1	0
14	23432681	T	C	5	p.I154V	0.539	Uncertain_significance	1	1	0
14	23432672	T	G	5	p.I157L	0.704	.	1	0	0
14	23432648	T	C	5	p.M165V	0.886	Uncertain_significance	4	0	0
14	23432498	T	G	6	p.N171H	0.826	Conflicting_interpretations_of_pathogenicity	1	0	0
14	23432492	A	G	6	p.S173P	0.84	.	1	0	0
14	23431829	C	T	7	p.V191I	0.56	.	2	0	0
14	23431790	G	A	7	p.R204C	0.713	Conflicting_interpretations_of_pathogenicity	3	0	0
14	23431789	C	T	7	p.R204H	0.655	Conflicting_interpretations_of_pathogenicity	2	0	0
14	23431783	T	C	7	p.K206R	0.618	Likely_pathogenic	1	0	0
14	23431768	G	A	7	p.P211L	0.505	Conflicting_interpretations_of_pathogenicity	9	0	0
14	23431608	G	A	8	p.R237W	0.815	Conflicting_interpretations_of_pathogenicity	1	0	0
14	23431602	C	T	8	p.D239N	0.663	Pathogenic/Likely_pathogenic	1	0	0
14	23431468	C	T	9	p.R249Q	0.918	Pathogenic/Likely_pathogenic	2	2	0
14	23431448	C	T	9	p.G256R	0.939	.	1	0	0
14	23431447	C	T	9	p.G256E	0.951	Pathogenic/Likely_pathogenic	1	1	0
14	23431438	G	A	9	p.A259V	0.695	.	1	0	0
14	23430981	C	G	10	p.R272T	0.944	Uncertain_significance	2	0	0
14	23430944	G	T	10	p.H284Q	0.867	.	1	0	0
14	23430634	C	T	11	p.D309N	0.853	Uncertain_significance	2	0	0
14	23430623	G	T	11	p.F312L	0.647	Uncertain_significance	4	0	0
14	23430601	C	T	11	p.V320M	0.9	Conflicting_interpretations_of_pathogenicity	1	1	0
14	23430591	A	G	11	p.I323T	0.813	Uncertain_significance	1	0	0
14	23430583	C	G	11	p.A326P	0.664	Conflicting_interpretations_of_pathogenicity	1	0	0
14	23429867	A	G	12	p.M349T	0.579	Uncertain_significance	2	0	0
14	23429862	T	C	12	p.K351E	0.894	Conflicting_interpretations_of_pathogenicity	1	1	0
14	23429850	C	T	12	p.A355T	0.918	Pathogenic/Likely_pathogenic	1	1	0
14	23429838	A	C	12	p.F359V	0.529	.	1	0	0
14	23429807	C	T	12	p.R369Q	0.821	Likely_pathogenic	1	0	0
14	23429785	G	T	12	p.D376E	0.585	Conflicting_interpretations_of_pathogenicity	1	0	0
14	23429784	C	G	12	p.G377R	0.921	.	1	0	0
14	23429278	C	T	13	p.R403Q	0.886	Pathogenic	1	1	0
14	23429255	C	T	13	p.V411I	0.743	Conflicting_interpretations_of_pathogenicity	1	0	0
14	23429058	A	T	14	p.M435K	0.949	.	1	0	0
14	23429040	G	A	14	p.T441M	0.554	Conflicting_interpretations_of_pathogenicity	2	0	0
14	23429038	G	A	14	p.R442C	0.844	Conflicting_interpretations_of_pathogenicity	1	0	0
14	23429037	C	T	14	p.R442H	0.846	Pathogenic/Likely_pathogenic	3	0	0
14	23429031	T	C	14	p.N444S	0.891	Conflicting_interpretations_of_pathogenicity	1	0	0
14	23429007	G	T	14	p.P452Q	0.514	.	1	0	0
14	23429005	G	A	14	p.R453C	0.879	Pathogenic	1	1	0
14	23429004	C	T	14	p.R453H	0.844	Pathogenic	1	0	0
14	23428978	T	A	14	p.I462F	0.906	Uncertain_significance	2	0	0
14	23428957	C	T	14	p.D469N	0.524	Uncertain_significance	1	0	0
14	23428607	G	A	15	p.H491Y	0.826	.	1	0	0
14	23428587	C	A	15	p.E497D	0.883	Pathogenic/Likely_pathogenic	5	1	0
14	23428516	A	G	15	p.I521T	0.956	Uncertain_significance	1	0	0
14	23427862	C	G	16	p.E537D	0.806	.	1	0	0
14	23427840	C	T	16	p.D545N	0.784	Conflicting_interpretations_of_pathogenicity	1	0	0
14	23427792	C	T	16	p.A561T	0.533	Conflicting_interpretations_of_pathogenicity	5	1	0
14	23427789	T	C	16	p.N562D	0.572	Uncertain_significance	1	0	0
14	23427746	T	C	16	p.H576R	0.941	Likely_pathogenic	2	1	0
14	23427701	A	G	16	p.I591T	0.504	Uncertain_significance	2	0	0
14	23427271	G	A	17	p.S642L	0.828	Uncertain_significance	1	0	0
14	23426846	T	G	18	p.M659L	0.861	.	36	0	2
14	23426833	C	T	18	p.R663H	0.742	Pathogenic	1	1	0
14	23426780	G	A	18	p.P681S	0.81	Uncertain_significance	1	0	0
14	23426046	G	A	19	p.R694C	0.81	Conflicting_interpretations_of_pathogenicity	2	0	0
14	23426045	C	T	19	p.R694H	0.861	Conflicting_interpretations_of_pathogenicity	1	0	0
14	23426028	C	G	19	p.E700Q	0.919	.	1	0	0
14	23426025	C	T	19	p.G701S	0.887	Uncertain_significance	1	0	0
14	23425982	T	C	19	p.Y715C	0.942	.	1	0	0
14	23425980	C	T	19	p.G716R	0.854	Pathogenic	1	0	0
14	23425971	G	A	19	p.R719W	0.814	Pathogenic	3	0	0
14	23425814	G	A	20	p.R723C	0.685	Pathogenic	3	0	0
14	23425813	C	A	20	p.R723L	0.722	.	1	0	0
14	23425803	G	T	20	p.N726K	0.843	Uncertain_significance	1	0	0
14	23425801	G	A	20	p.P727L	0.815	.	1	0	0
14	23425798	G	A	20	p.A728V	0.6	.	7	0	1
14	23425775	T	C	20	p.I736V	0.542	Conflicting_interpretations_of_pathogenicity	5	0	0
14	23425774	A	G	20	p.I736T	0.913	Pathogenic	1	0	0
14	23425760	C	T	20	p.G741R	0.856	Pathogenic/Likely_pathogenic	1	1	0
14	23425418	C	T	21	p.V763M	0.926	Uncertain_significance	2	0	0
14	23425417	A	C	21	p.V763G	0.976	Uncertain_significance	1	0	0
14	23425357	C	T	21	p.R783H	0.599	Conflicting_interpretations_of_pathogenicity	2	0	0
14	23425346	G	A	21	p.R787C	0.649	Uncertain_significance	8	0	0
14	23425345	C	T	21	p.R787H	0.574	Uncertain_significance	6	0	0
14	23425327	C	T	21	p.R793Q	0.897	Conflicting_interpretations_of_pathogenicity	2	0	0
14	23425316	C	T	21	p.A797T	0.588	Pathogenic/Likely_pathogenic	2	2	0
14	23425296	C	A	21	p.K803N	0.569	.	1	0	0
14	23425288	T	G	21	p.E806A	0.733	.	1	0	0
14	23424992	C	T	22	p.R819Q	0.959	Uncertain_significance	2	0	0
14	23424990	C	T	22	p.A820T	0.728	.	1	0	0
14	23424909	T	C	22	p.K847E	0.75	Likely_pathogenic	6	1	0
14	23424892	C	T	22	p.M852I	0.771	Uncertain_significance	1	0	0
14	23424876	G	A	22	p.R858C	0.631	Likely_pathogenic	5	1	0
14	23424849	C	T	22	p.E867K	0.541	Uncertain_significance	3	0	0
14	23424842	C	T	22	p.R869H	0.675	Conflicting_interpretations_of_pathogenicity	6	2	0
14	23424840	G	A	22	p.R870C	0.8	Likely_pathogenic	1	0	0
14	23424839	C	T	22	p.R870H	0.807	Pathogenic	2	1	0
14	23424804	G	C	22	p.Q882E	0.812	Pathogenic/Likely_pathogenic	1	0	0
14	23424130	T	C	23	p.D900G	0.849	Uncertain_significance	1	1	0
14	23424112	T	C	23	p.D906G	0.877	Pathogenic	1	0	0
14	23424107	G	C	23	p.L908V	0.782	Pathogenic	2	2	0
14	23424059	C	T	23	p.E924K	0.938	Pathogenic/Likely_pathogenic	2	0	0
14	23424047	C	T	23	p.D928N	0.782	Pathogenic/Likely_pathogenic	1	0	0
14	23424041	C	G	23	p.E930Q	0.892	Pathogenic/Likely_pathogenic	2	1	0
14	23424025	T	A	23	p.E935V	0.903	Likely_pathogenic	5	0	0
14	23424007	C	T	23	p.R941H	0.823	Uncertain_significance	2	0	0
14	23423983	T	A	23	p.E949V	0.905	Uncertain_significance	2	0	0
14	23423948	G	C	23	p.L961V	0.675	.	1	0	0
14	23423939	C	G	23	p.V964L	0.638	Conflicting_interpretations_of_pathogenicity	47	0	2
14	23423921	C	A	23	p.A970S	0.558	Uncertain_significance	1	0	0
14	23423913	C	G	23	p.E972D	0.527	.	1	0	0
14	23423701	A	G	24	p.M982T	0.956	Benign	88	1	1
14	23423688	A	C	24	p.D986E	0.552	.	13	0	0
14	23423673	C	A	24	p.K991N	0.544	Uncertain_significance	1	0	0
14	23423663	C	T	24	p.E995K	0.749	.	2	0	0
14	23423659	T	C	24	p.K996R	0.56	.	4	0	0
14	23423636	G	C	24	p.Q1004E	0.674	Uncertain_significance	4	0	0
14	23423552	C	T	24	p.D1032N	0.622	Likely_pathogenic	2	0	0
14	23422309	T	C	25	p.E1039G	0.874	Uncertain_significance	2	0	0
14	23422292	G	A	25	p.R1045C	0.933	Likely_pathogenic	1	0	0
14	23422291	C	A	25	p.R1045L	0.93	Conflicting_interpretations_of_pathogenicity	2	0	0
14	23422289	T	G	25	p.M1046L	0.57	.	1	0	0
14	23422289	T	C	25	p.M1046V	0.6	Uncertain_significance	1	0	0
14	23422288	A	G	25	p.M1046T	0.797	.	1	0	0
14	23422286	C	G	25	p.D1047H	0.799	.	1	0	0
14	23422257	C	G	25	p.E1056D	0.682	Uncertain_significance	3	0	0
14	23422256	C	T	25	p.G1057S	0.892	Uncertain_significance	2	0	0
14	23422246	T	A	25	p.K1060M	0.888	.	1	0	0
14	23422225	A	G	25	p.M1067T	0.667	.	1	0	0
14	23422190	G	A	25	p.R1079W	0.611	Conflicting_interpretations_of_pathogenicity	3	0	0
14	23421008	C	A	26	p.D1096Y	0.849	Uncertain_significance	28	0	0
14	23421000	C	G	26	p.Q1098H	0.571	.	1	0	0
14	23420969	T	G	26	p.K1109Q	0.816	.	7	0	0
14	23420234	C	T	27	p.A1113T	0.512	Conflicting_interpretations_of_pathogenicity	2	0	0
14	23420207	G	T	27	p.L1122M	0.545	.	1	0	0
14	23420185	C	G	27	p.R1129T	0.838	.	1	0	0
14	23420164	C	T	27	p.R1136H	0.804	Uncertain_significance	2	0	0
14	23420152	G	A	27	p.S1140F	0.707	.	1	0	0
14	23420125	C	T	27	p.R1149Q	0.678	.	1	0	0
14	23420116	T	A	27	p.E1152V	0.904	Uncertain_significance	2	0	0
14	23420111	C	T	27	p.G1154S	0.686	Uncertain_significance	3	0	0
14	23420107	C	T	27	p.G1155E	0.843	Uncertain_significance	1	0	0
14	23420105	C	A	27	p.A1156S	0.61	Uncertain_significance	1	0	0
14	23420101	G	T	27	p.T1157K	0.862	.	1	0	0
14	23420092	T	C	27	p.Q1160R	0.961	Uncertain_significance	3	0	0
14	23420029	G	A	27	p.A1181V	0.583	.	1	0	0
14	23420029	G	T	27	p.A1181D	0.804	.	1	0	0
14	23420023	A	T	27	p.L1183Q	0.861	.	1	0	0
14	23420011	G	T	27	p.A1187D	0.794	.	1	0	0
14	23419982	C	T	27	p.A1197T	0.514	.	1	0	0
14	23419973	C	T	27	p.V1200M	0.566	Uncertain_significance	3	0	0
14	23419961	C	G	27	p.G1204R	0.605	Uncertain_significance	3	0	0
14	23419958	C	T	27	p.E1205K	0.846	Conflicting_interpretations_of_pathogenicity	1	1	0
14	23419951	A	T	27	p.I1207N	0.938	Pathogenic	1	0	0
14	23419950	G	C	27	p.I1207M	0.629	Conflicting_interpretations_of_pathogenicity	1	0	0
14	23419937	G	A	27	p.R1212W	0.814	Uncertain_significance	1	0	0
14	23419934	C	T	27	p.V1213M	0.592	Uncertain_significance	1	0	0
14	23419881	G	T	27	p.D1230E	0.517	.	1	0	0
14	23419606	T	G	28	p.N1244H	0.647	Uncertain_significance	1	0	0
14	23419602	A	T	28	p.L1245Q	0.575	Uncertain_significance	2	0	0
14	23419587	C	A	28	p.R1250L	0.887	.	1	0	0
14	23419535	C	G	28	p.Q1267H	0.627	Uncertain_significance	1	0	0
14	23419533	C	T	28	p.R1268H	0.691	Uncertain_significance	2	0	0
14	23419527	A	T	28	p.V1270D	0.565	.	1	0	0
14	23419522	C	T	28	p.D1272N	0.718	Conflicting_interpretations_of_pathogenicity	2	0	0
14	23419506	C	T	28	p.R1277Q	0.668	Uncertain_significance	4	0	0
14	23419293	C	T	29	p.E1286K	0.895	Uncertain_significance	1	0	0
14	23419284	G	A	29	p.R1289W	0.726	Uncertain_significance	4	0	0
14	23419283	C	T	29	p.R1289Q	0.644	Uncertain_significance	1	0	0
14	23419177	C	A	29	p.K1324N	0.752	.	1	0	0
14	23418398	G	T	30	p.N1327K	0.504	Uncertain_significance	10	0	0
14	23418397	C	T	30	p.A1328T	0.61	Uncertain_significance	8	0	0
14	23418385	C	T	30	p.A1332T	0.567	Uncertain_significance	4	0	0
14	23418375	G	A	30	p.S1335L	0.776	Uncertain_significance	2	0	0
14	23418369	C	T	30	p.R1337Q	0.82	Uncertain_significance	3	0	0
14	23418352	G	T	30	p.L1343M	0.768	.	1	0	0
14	23418339	T	C	30	p.Y1347C	0.626	.	2	0	0
14	23418337	C	T	30	p.E1348K	0.92	Uncertain_significance	2	0	0
14	23418330	T	A	30	p.E1350V	0.927	.	1	0	0
14	23418316	C	T	30	p.A1355T	0.501	Uncertain_significance	2	0	0
14	23418313	C	T	30	p.E1356K	0.848	Likely_pathogenic	1	1	0
14	23418304	G	T	30	p.R1359S	0.81	Uncertain_significance	1	0	0
14	23418304	G	A	30	p.R1359C	0.844	Uncertain_significance	2	0	0
14	23418303	C	T	30	p.R1359H	0.836	Conflicting_interpretations_of_pathogenicity	1	0	0
14	23418301	C	T	30	p.V1360I	0.667	Uncertain_significance	4	0	0
14	23418294	G	A	30	p.S1362F	0.841	.	2	0	0
14	23418282	G	A	30	p.S1366L	0.537	Uncertain_significance	1	0	0
14	23418235	G	A	30	p.R1382W	0.797	Uncertain_significance	1	0	0
14	23418220	C	T	30	p.E1387K	0.865	Uncertain_significance	1	1	0
14	23417670	G	A	31	p.R1396W	0.565	Uncertain_significance	1	0	0
14	23417669	C	T	31	p.R1396Q	0.784	Uncertain_significance	1	0	0
14	23417646	C	T	31	p.V1404M	0.805	Uncertain_significance	10	0	0
14	23417621	G	A	31	p.S1412F	0.688	.	1	0	0
14	23417618	G	A	31	p.S1413L	0.753	Likely_pathogenic	2	0	0
14	23417616	G	T	31	p.L1414M	0.757	Uncertain_significance	2	0	0
14	23417606	G	A	31	p.T1417I	0.81	Uncertain_significance	1	0	0
14	23417598	G	A	31	p.R1420W	0.94	Likely_pathogenic	1	0	0
14	23417597	C	T	31	p.R1420Q	0.856	Conflicting_interpretations_of_pathogenicity	2	1	0
14	23417595	G	T	31	p.L1421I	0.806	Likely_pathogenic	1	0	0
14	23417586	C	T	31	p.E1424K	0.922	Uncertain_significance	1	0	0
14	23417573	A	G	31	p.L1428S	0.895	Conflicting_interpretations_of_pathogenicity	2	0	0
14	23417570	A	T	31	p.M1429K	0.887	.	1	0	0
14	23417556	G	A	31	p.R1434C	0.886	Conflicting_interpretations_of_pathogenicity	2	0	0
14	23417549	T	C	31	p.N1436S	0.61	.	1	0	0
14	23417513	T	A	31	p.N1448I	0.77	Uncertain_significance	1	0	0
14	23417509	G	C	31	p.F1449L	0.572	Uncertain_significance	1	0	0
14	23417508	C	T	31	p.D1450N	0.627	Uncertain_significance	2	0	0
14	23417309	C	T	32	p.E1455K	0.789	Uncertain_significance	3	0	0
14	23417307	C	G	32	p.E1455D	0.589	.	1	0	0
14	23417295	C	A	32	p.K1459N	0.705	Likely_benign	1 hom, 30 het	0	0
14	23417249	G	A	32	p.R1475C	0.659	Uncertain_significance	2	0	0
14	23417236	G	A	32	p.T1479I	0.775	Uncertain_significance	1	0	0
14	23417191	T	C	32	p.H1494R	0.521	.	1	0	0
14	23417191	T	A	32	p.H1494L	0.84	Uncertain_significance	1	0	0
14	23417185	T	G	32	p.E1496A	0.906	Conflicting_interpretations_of_pathogenicity	1	0	0
14	23417179	A	T	32	p.F1498Y	0.529	.	1	0	0
14	23417174	G	A	32	p.R1500W	0.836	Pathogenic/Likely_pathogenic	1	0	0
14	23416981	C	T	33	p.D1511N	0.624	.	1	0	0
14	23416906	C	T	33	p.E1536K	0.847	.	2	0	0
14	23416869	T	A	33	p.E1548V	0.895	.	1	0	0
14	23416297	C	G	34	p.E1554Q	0.772	.	1	0	0
14	23416297	C	T	34	p.E1554K	0.781	Uncertain_significance	1	0	0
14	23416278	C	T	34	p.R1560Q	0.705	Uncertain_significance	1	0	0
14	23416256	C	G	34	p.Q1567H	0.711	.	1	0	0
14	23416248	G	T	34	p.A1570E	0.558	Uncertain_significance	6	0	0
14	23416240	C	G	34	p.E1573Q	0.632	.	1	0	0
14	23416240	C	T	34	p.E1573K	0.773	Uncertain_significance	3	0	0
14	23416236	C	T	34	p.R1574Q	0.735	Uncertain_significance	2	0	0
14	23416182	C	T	34	p.R1592Q	0.754	Uncertain_significance	2	0	0
14	23416174	C	T	34	p.D1595N	0.596	Uncertain_significance	1	0	0
14	23416170	G	A	34	p.S1596L	0.622	.	2	0	0
14	23416140	C	T	34	p.R1606H	0.724	Conflicting_interpretations_of_pathogenicity	1	0	0
14	23416135	G	A	34	p.R1608C	0.836	Uncertain_significance	2	0	0
14	23416134	C	T	34	p.R1608H	0.845	.	2	0	0
14	23416126	C	A	34	p.A1611S	0.617	Uncertain_significance	1	0	0
14	23416125	G	A	34	p.A1611V	0.687	Uncertain_significance	2	0	0
14	23416093	G	A	34	p.L1622F	0.812	Uncertain_significance	2	0	0
14	23416090	T	G	34	p.N1623H	0.737	.	1	0	0
14	23416056	C	T	34	p.R1634H	0.799	Uncertain_significance	3	0	0
14	23416048	C	T	34	p.A1637T	0.577	Uncertain_significance	29	0	0
14	23416042	C	T	34	p.A1639T	0.579	Uncertain_significance	1	0	0
14	23416041	G	A	34	p.A1639V	0.778	Uncertain_significance	2	0	0
14	23415832	C	G	35	p.D1652H	0.88	.	1	0	0
14	23415832	C	A	35	p.D1652Y	0.915	Uncertain_significance	3	0	0
14	23415813	T	C	35	p.D1658G	0.87	.	1	0	0
14	23415801	C	T	35	p.R1662H	0.54	Uncertain_significance	2	0	0
14	23415772	C	T	35	p.A1672T	0.598	Uncertain_significance	1	0	0
14	23415757	G	A	35	p.R1677C	0.871	Uncertain_significance	1	0	0
14	23415756	C	T	35	p.R1677H	0.79	Uncertain_significance	1	0	0
14	23415720	C	T	35	p.R1689H	0.765	Uncertain_significance	3	0	0
14	23415697	G	A	35	p.R1697W	0.79	.	1	0	0
14	23415696	C	T	35	p.R1697Q	0.746	.	2	0	0
14	23415690	C	T	35	p.R1699Q	0.757	Uncertain_significance	1	0	0
14	23415651	C	T	35	p.R1712Q	0.587	Likely_pathogenic	2	1	0
14	23415481	T	A	36	p.K1728M	0.827	.	1	0	0
14	23415436	T	C	36	p.E1743G	0.852	.	2	0	0
14	23415413	C	T	36	p.A1751T	0.576	.	1	0	0
14	23415392	C	A	36	p.A1758S	0.623	Uncertain_significance	1	0	0
14	23415385	G	T	36	p.T1760K	0.795	Uncertain_significance	2	1	0
14	23415267	C	T	37	p.A1763T	0.847	Uncertain_significance	8	0	0
14	23415249	G	T	37	p.L1769M	0.767	Conflicting_interpretations_of_pathogenicity	1	0	0
14	23415228	T	C	37	p.S1776G	0.776	Uncertain_significance	11	0	0
14	23415225	C	T	37	p.A1777T	0.695	Uncertain_significance	4	0	0
14	23415222	G	A	37	p.H1778Y	0.62	Uncertain_significance	1	0	0
14	23415212	C	T	37	p.R1781H	0.748	Conflicting_interpretations_of_pathogenicity	1	0	0
14	23415212	C	A	37	p.R1781L	0.8	.	6	0	0
14	23415135	C	T	37	p.G1807S	0.561	.	1	0	0
14	23415132	C	T	37	p.G1808S	0.64	Conflicting_interpretations_of_pathogenicity	2	1	0
14	23415131	C	T	37	p.G1808D	0.832	.	1	0	0
14	23415114	T	C	37	p.K1814E	0.847	.	1	0	0
14	23415096	G	C	37	p.R1820G	0.858	Uncertain_significance	1	0	0
14	23415096	G	A	37	p.R1820W	0.915	Conflicting_interpretations_of_pathogenicity	2	0	0
14	23415067	C	G	37	p.E1829D	0.68	.	1	0	0
14	23415060	G	A	37	p.R1832C	0.767	Uncertain_significance	1	0	0
14	23415018	G	A	37	p.R1846C	0.746	Uncertain_significance	1	0	0
14	23415017	C	T	37	p.R1846H	0.719	Uncertain_significance	1	0	0
14	23415003	T	G	37	p.T1851P	0.784	.	6	1	0
14	23414999	T	G	37	p.Y1852S	0.786	Uncertain_significance	1	0	0
14	23414101	G	A	38	p.T1854M	0.815	Conflicting_interpretations_of_pathogenicity	1	0	0
14	23414056	T	C	38	p.D1869G	0.938	Uncertain_significance	3	0	0
14	23414046	C	A	38	p.Q1872H	0.684	Uncertain_significance	1	0	0
14	23414024	G	A	38	p.R1880C	0.798	Uncertain_significance	3	0	0
14	23414023	C	T	38	p.R1880H	0.694	.	1	0	0
14	23413889	T	C	39	p.E1887G	0.857	Uncertain_significance	1	0	0
14	23413824	G	A	39	p.R1909W	0.836	.	1	0	0
14	23413809	C	T	39	p.E1914K	0.851	Likely_pathogenic	1	0	0
14	23413800	C	A	39	p.V1917F	0.714	Uncertain_significance	1	0	0
14	23413799	A	G	39	p.V1917A	0.526	.	1	0	0
14	23413792	C	G	39	p.K1919N	0.582	Uncertain_significance	2	0	0
14	23413787	C	T	39	p.R1921Q	0.687	Uncertain_significance	1	0	0
14	23413763	G	A	39	p.T1929M	0.518	Uncertain_significance	1	0	0
Total								858	37	6
